# Increased bacterial taxonomic and functional diversity is associated with impaired rotavirus vaccine immunogenicity in infants from India and Malawi

**DOI:** 10.1101/2023.03.24.23287614

**Authors:** Edward Cunningham-Oakes, Christina Bronowski, End Chinyama, Khuzwayo C. Jere, Kulandaipalayam Natarajan C. Sindhu, Gagandeep Kang, Miren Iturriza-Gómara, Alistair C. Darby, Edward P. K. Parker, the RoVI study group

## Abstract

The immunogenicity and effectiveness of oral rotavirus vaccines (ORVs) against severe rotavirus-associated gastroenteritis is impaired in low- and middle-income countries (LMICs) where the burden of disease is highest. Determining risk factors for impaired ORV response may help identify strategies to enhance vaccine effectiveness. In this study, we use metagenomic sequencing to provide a high-resolution taxonomic analysis of stool samples collected at 6 weeks of age (coinciding with the first ORV dose) during a prospective study of ORV immunogenicity in India and Malawi. We then analyse the functional capacity of the developing microbiome in these cohorts. Microbiome composition differed significantly between countries, although functional capacity was more similar than taxonomic composition. Our results confirm previously reported findings that the developing microbiome is more diverse in taxonomic composition in ORV non-seroconverters compared with seroconverters, and we additionally demonstrate a similar pattern in functional capacity. Although taxonomic or functional feature abundances are poor predictors of ORV response, we show that skews in the direction of associations within these microbiome data can be used to identify consistent markers of ORV response across LMIC infant cohorts. We also highlight the systemic under-representation of reference genes from LMICs that limit functional annotation in our study (7% and 13% annotation at pathway and enzyme commission level, respectively). Overall, higher microbiome diversity in early life may act as marker for impaired ORV response in India and Malawi, whilst a holistic perspective of functional capacity may be hidden in the “dark matter” of the microbiome.
