## Supplementary File 2 - cofactors for "Increased bacterial taxonomic and functional diversity is associated with impaired rotavirus vaccine immunogenicity in infants from India and Malawi"

### Sheet: Sheet1
Module	Country	Variable	Group	Class	Beta_R_squared	Beta_P	Beta_FDR_P	N_samples	Alpha_method	Alpha_level_1	Alpha_level_2	Alpha_mean_sd_level_1	Alpha_mean_sd_level_2	Alpha_rho	Alpha_P	Alpha_FDR_P
Genus	India	maternal age (years)	maternal	integer	0.002	0.83	0.848	283	spearman	NA	NA	NA	NA	0.004	0.94685	0.98171
Genus	India	maternal weight (kg)	maternal	numeric	0.004	0.3	0.64167	283	spearman	NA	NA	NA	NA	-0.024	0.68508	0.85913
Genus	India	years of education completed by mother	maternal	integer	0.008	0.023	0.135	283	spearman	NA	NA	NA	NA	-0.14	0.01848	0.231
Genus	India	parity	maternal	integer	0.006	0.09	0.28125	283	spearman	NA	NA	NA	NA	0.04	0.50323	0.85841
Genus	India	highest income in household (rupees)	household	integer	0.002	0.727	0.82614	283	spearman	NA	NA	NA	NA	-0.001	0.98171	0.98171
Genus	India	house made of permanent materials	household	factor	0.004	0.35	0.66333	283	wilcoxon	kutcha_mixed	pucca	44.2 (13.3)	46.2 (14.2)	NA	0.15952	0.66467
Genus	India	access to treated water	household	factor	0.002	0.848	0.848	266	wilcoxon	no	yes	45.6 (13.2)	46.1 (14.2)	NA	0.75532	0.85913
Genus	India	kitchen in home	household	factor	0.004	0.398	0.66333	283	wilcoxon	no	yes	44.5 (13)	46 (14.3)	NA	0.37911	0.85841
Genus	India	refrigerator in home	household	factor	0.003	0.543	0.79853	283	wilcoxon	no	yes	46 (14.4)	45.1 (13.5)	NA	0.7904	0.85913
Genus	India	access to sanitation facility	household	factor	0.002	0.843	0.848	283	wilcoxon	no	yes	45 (14.2)	46.1 (13.5)	NA	0.58372	0.85841
Genus	India	more than 4 people per room	household	factor	0.003	0.587	0.81528	283	wilcoxon	up_to_4	over_4	46 (13.8)	45 (14)	NA	0.50753	0.85841
Genus	India	female	infant	factor	0.008	0.027	0.135	283	wilcoxon	male	female	45.1 (14.4)	45.9 (13.3)	NA	0.49992	0.85841
Genus	India	delivered by caesarean section	infant	factor	0.013	0.001	0.00833	283	wilcoxon	vaginal	caesarean	45.6 (14.1)	45 (13.2)	NA	0.73856	0.85913
Genus	India	delivered in tertiary care facility	infant	factor	0.005	0.191	0.4775	283	wilcoxon	non_tertiary	tertiary	46 (14.1)	44.8 (13.6)	NA	0.5392	0.85841
Genus	India	exclusively breastfed	infant	factor	0.019	0.001	0.00833	283	wilcoxon	nonexclusive	exclusive	51.7 (11.3)	44.5 (14)	NA	0.00131	0.03275
Genus	India	age at first ORV dose (days)	infant	integer	0.006	0.072	0.25714	283	spearman	NA	NA	NA	NA	0.097	0.10445	0.65281
Genus	India	birth weight (kg)	infant	numeric	0.003	0.698	0.82614	283	spearman	NA	NA	NA	NA	0.085	0.15312	0.66467
Genus	India	exposed to antibiotics during study	infant	factor	0.007	0.069	0.25714	283	wilcoxon	no	yes	46.5 (13.8)	43 (14)	NA	0.06978	0.5815
Genus	India	height-for-age Z score at 6w	infant	numeric	0.004	0.393	0.66333	282	spearman	NA	NA	NA	NA	NA	0.43708	0.85841
Genus	India	A1AT at 6w (μg/ml)	infant	numeric	0.025	0.001	0.00833	277	spearman	NA	NA	NA	NA	NA	0.33312	0.85841
Genus	India	MPO at 6w (ng/ml)	infant	numeric	0.002	0.714	0.82614	277	spearman	NA	NA	NA	NA	NA	0.39481	0.85841
Genus	India	A1AG at 6w (μg/ml)	infant	numeric	0.004	0.308	0.64167	281	spearman	NA	NA	NA	NA	NA	0.30457	0.85841
Genus	India	maternal RV-IgA (IU/ml)	rotavirus	numeric	0.003	0.463	0.72344	282	spearman	NA	NA	NA	NA	NA	0.77806	0.85913
Genus	India	breastmilk RV-IgA (IU/ml)	rotavirus	numeric	0.005	0.173	0.4775	278	spearman	NA	NA	NA	NA	NA	0.55502	0.85841
Genus	India	infected with RV neonatally	rotavirus	factor	0.003	0.643	0.82614	281	wilcoxon	no	yes	46 (14.7)	45.1 (13.2)	NA	0.63355	0.85913
Genus	Malawi	maternal age (years)	maternal	integer	0.046	0.023	0.1224	58	spearman	NA	NA	NA	NA	0.142	0.2884	0.8652
Genus	Malawi	female	infant	factor	0.011	0.734	0.80073	58	wilcoxon	male	female	54.9 (14)	56.9 (9.8)	NA	0.73792	0.86868
Genus	Malawi	age at first ORV dose (days)	infant	integer	0.036	0.068	0.136	58	spearman	NA	NA	NA	NA	0.048	0.72325	0.86868
Genus	Malawi	birth weight (kg)	infant	numeric	0.017	0.441	0.5604	58	spearman	NA	NA	NA	NA	0.091	0.49532	0.86868
Genus	Malawi	HIV-exposed	infant	factor	0.039	0.041	0.1224	56	wilcoxon	negative	positive	54.5 (13.2)	59.4 (7.5)	NA	0.2587	0.8652
Genus	Malawi	exposed to antibiotics during study	infant	factor	0.026	0.145	0.24857	58	wilcoxon	no	yes	54.3 (12.7)	60.5 (8.8)	NA	0.12424	0.8652
Genus	Malawi	height-for-age Z score at 6w	infant	numeric	0.01	0.811	0.811	58	spearman	NA	NA	NA	NA	-0.184	0.16726	0.8652
Genus	Malawi	A1AT at 6w (μg/ml)	infant	numeric	0.054	0.016	0.1224	56	spearman	NA	NA	NA	NA	NA	0.36051	0.86522
Genus	Malawi	MPO at 6w (ng/ml)	infant	numeric	0.043	0.043	0.1224	56	spearman	NA	NA	NA	NA	NA	0.91672	0.91672
Genus	Malawi	A1AG at 6w (μg/ml)	infant	numeric	0.026	0.265	0.3975	46	spearman	NA	NA	NA	NA	NA	0.69897	0.86868
Genus	Malawi	maternal RV-IgA (IU/ml)	rotavirus	numeric	0.037	0.051	0.1224	56	spearman	NA	NA	NA	NA	NA	0.79629	0.86868
Genus	Malawi	breastmilk RV-IgA (IU/ml)	rotavirus	numeric	0.021	0.467	0.5604	40	spearman	NA	NA	NA	NA	NA	0.77351	0.86868
Species	India	maternal age (years)	maternal	integer	0.002	0.898	0.93542	283	spearman	NA	NA	NA	NA	0.001	0.98482	0.98482
Species	India	maternal weight (kg)	maternal	numeric	0.003	0.47	0.69118	283	spearman	NA	NA	NA	NA	-0.063	0.29048	0.79533
Species	India	years of education completed by mother	maternal	integer	0.013	0.003	0.01875	283	spearman	NA	NA	NA	NA	-0.183	0.00195	0.02437
Species	India	parity	maternal	integer	0.007	0.041	0.15357	283	spearman	NA	NA	NA	NA	0.054	0.36322	0.8255
Species	India	highest income in household (rupees)	household	integer	0.002	0.896	0.93542	283	spearman	NA	NA	NA	NA	-0.023	0.69427	0.93143
Species	India	house made of permanent materials	household	factor	0.004	0.399	0.68125	283	wilcoxon	kutcha_mixed	pucca	121.4 (31.6)	124.9 (32.4)	NA	0.25832	0.79533
Species	India	access to treated water	household	factor	0.002	0.943	0.943	266	wilcoxon	no	yes	123.9 (32.1)	124.9 (31.7)	NA	0.71675	0.93143
Species	India	kitchen in home	household	factor	0.003	0.436	0.68125	283	wilcoxon	no	yes	122.3 (30.1)	124.2 (33.1)	NA	0.62959	0.93143
Species	India	refrigerator in home	household	factor	0.004	0.316	0.65833	283	wilcoxon	no	yes	125.7 (32.8)	122 (31.6)	NA	0.53428	0.93143
Species	India	access to sanitation facility	household	factor	0.003	0.64	0.85658	283	wilcoxon	no	yes	123.1 (32.5)	124.3 (31.8)	NA	0.79232	0.93143
Species	India	more than 4 people per room	household	factor	0.002	0.768	0.87273	283	wilcoxon	up_to_4	over_4	123.9 (32.1)	123.4 (32.3)	NA	0.97682	0.98482
Species	India	female	infant	factor	0.007	0.043	0.15357	283	wilcoxon	male	female	123.4 (33.6)	123.9 (30.6)	NA	0.61706	0.93143
Species	India	delivered by caesarean section	infant	factor	0.013	0.003	0.01875	283	wilcoxon	vaginal	caesarean	124.1 (33.1)	122 (28.7)	NA	0.58555	0.93143
Species	India	delivered in tertiary care facility	infant	factor	0.004	0.3	0.65833	283	wilcoxon	non_tertiary	tertiary	124.8 (33.3)	122.1 (30.5)	NA	0.62991	0.93143
Species	India	exclusively breastfed	infant	factor	0.024	0.001	0.0125	283	wilcoxon	nonexclusive	exclusive	143.7 (24.7)	120.3 (32)	NA	0	0
Species	India	age at first ORV dose (days)	infant	integer	0.007	0.039	0.15357	283	spearman	NA	NA	NA	NA	0.088	0.14089	0.7084
Species	India	birth weight (kg)	infant	numeric	0.003	0.42	0.68125	283	spearman	NA	NA	NA	NA	0.06	0.31813	0.79533
Species	India	exposed to antibiotics during study	infant	factor	0.005	0.184	0.51111	283	wilcoxon	no	yes	125.4 (31.9)	119.2 (32.6)	NA	0.14168	0.7084
Species	India	height-for-age Z score at 6w	infant	numeric	0.004	0.36	0.68125	282	spearman	NA	NA	NA	NA	NA	0.68672	0.93143
Species	India	A1AT at 6w (μg/ml)	infant	numeric	0.027	0.001	0.0125	277	spearman	NA	NA	NA	NA	NA	0.81966	0.93143
Species	India	MPO at 6w (ng/ml)	infant	numeric	0.002	0.724	0.87273	277	spearman	NA	NA	NA	NA	NA	0.29366	0.79533
Species	India	A1AG at 6w (μg/ml)	infant	numeric	0.004	0.265	0.65833	281	spearman	NA	NA	NA	NA	NA	0.10823	0.7084
Species	India	maternal RV-IgA (IU/ml)	rotavirus	numeric	0.003	0.651	0.85658	282	spearman	NA	NA	NA	NA	NA	0.86955	0.94516
Species	India	breastmilk RV-IgA (IU/ml)	rotavirus	numeric	0.006	0.094	0.29375	278	spearman	NA	NA	NA	NA	NA	0.27712	0.79533
Species	India	infected with RV neonatally	rotavirus	factor	0.002	0.765	0.87273	281	wilcoxon	no	yes	124.4 (34.6)	123 (30.1)	NA	0.80765	0.93143
Species	Malawi	maternal age (years)	maternal	integer	0.059	0.004	0.024	58	spearman	NA	NA	NA	NA	0.212	0.10993	0.45086
Species	Malawi	female	infant	factor	0.014	0.568	0.61964	58	wilcoxon	male	female	145.2 (31.4)	153.3 (23.1)	NA	0.35064	0.6011
Species	Malawi	age at first ORV dose (days)	infant	integer	0.031	0.107	0.214	58	spearman	NA	NA	NA	NA	0.056	0.67721	0.88402
Species	Malawi	birth weight (kg)	infant	numeric	0.02	0.275	0.4125	58	spearman	NA	NA	NA	NA	0.164	0.21915	0.45086
Species	Malawi	HIV-exposed	infant	factor	0.046	0.027	0.0768	56	wilcoxon	negative	positive	145.8 (30.4)	159.1 (17.2)	NA	0.22543	0.45086
Species	Malawi	exposed to antibiotics during study	infant	factor	0.027	0.14	0.24	58	wilcoxon	no	yes	144.8 (29)	161.8 (18.8)	NA	0.07569	0.45086
Species	Malawi	height-for-age Z score at 6w	infant	numeric	0.011	0.715	0.715	58	spearman	NA	NA	NA	NA	-0.172	0.1957	0.45086
Species	Malawi	A1AT at 6w (μg/ml)	infant	numeric	0.063	0.001	0.012	56	spearman	NA	NA	NA	NA	NA	0.73668	0.88402
Species	Malawi	MPO at 6w (ng/ml)	infant	numeric	0.048	0.015	0.06	56	spearman	NA	NA	NA	NA	NA	0.97028	0.97028
Species	Malawi	A1AG at 6w (μg/ml)	infant	numeric	0.023	0.382	0.4584	46	spearman	NA	NA	NA	NA	NA	0.66881	0.88402
Species	Malawi	maternal RV-IgA (IU/ml)	rotavirus	numeric	0.042	0.032	0.0768	56	spearman	NA	NA	NA	NA	NA	0.19267	0.45086
Species	Malawi	breastmilk RV-IgA (IU/ml)	rotavirus	numeric	0.028	0.356	0.4584	40	spearman	NA	NA	NA	NA	NA	0.88347	0.96379
Pathway	India	maternal age (years)	maternal	integer	0	0.993	0.993	283	spearman	NA	NA	NA	NA	0.054	0.36411	0.6008
Pathway	India	maternal weight (kg)	maternal	numeric	0.004	0.304	0.65714	283	spearman	NA	NA	NA	NA	-0.043	0.46631	0.68575
Pathway	India	years of education completed by mother	maternal	integer	0.003	0.368	0.65714	283	spearman	NA	NA	NA	NA	-0.021	0.72501	0.81613
Pathway	India	parity	maternal	integer	0.001	0.735	0.90119	283	spearman	NA	NA	NA	NA	0.026	0.66524	0.81613
Pathway	India	highest income in household (rupees)	household	integer	0.001	0.757	0.90119	283	spearman	NA	NA	NA	NA	0.019	0.75084	0.81613
Pathway	India	house made of permanent materials	household	factor	0.005	0.201	0.6425	283	wilcoxon	kutcha_mixed	pucca	312.7 (56.1)	321.4 (49.1)	NA	0.11533	0.52868
Pathway	India	access to treated water	household	factor	0	0.982	0.993	266	wilcoxon	no	yes	318.7 (51.1)	318.8 (52.9)	NA	0.73236	0.81613
Pathway	India	kitchen in home	household	factor	0.003	0.341	0.65714	283	wilcoxon	no	yes	315.1 (53.3)	319.8 (51)	NA	0.3024	0.58154
Pathway	India	refrigerator in home	household	factor	0.004	0.257	0.6425	283	wilcoxon	no	yes	314.9 (53.8)	320.9 (50.1)	NA	0.27442	0.58154
Pathway	India	access to sanitation facility	household	factor	0.003	0.404	0.67333	283	wilcoxon	no	yes	316.5 (53.6)	320.6 (49.3)	NA	0.34392	0.6008
Pathway	India	more than 4 people per room	household	factor	0	0.961	0.993	283	wilcoxon	up_to_4	over_4	317.9 (48.9)	318.7 (54.7)	NA	0.21147	0.52868
Pathway	India	female	infant	factor	0.005	0.237	0.6425	283	wilcoxon	male	female	321.3 (47.6)	315.1 (55.8)	NA	0.74968	0.81613
Pathway	India	delivered by caesarean section	infant	factor	0.007	0.156	0.6425	283	wilcoxon	vaginal	caesarean	315.8 (54.3)	327 (40.7)	NA	0.20986	0.52868
Pathway	India	delivered in tertiary care facility	infant	factor	0.001	0.671	0.90119	283	wilcoxon	non_tertiary	tertiary	316.5 (51)	320.7 (52.8)	NA	0.19804	0.52868
Pathway	India	exclusively breastfed	infant	factor	0.024	0.004	0.1	283	wilcoxon	nonexclusive	exclusive	344.8 (32)	313.9 (53.1)	NA	0	0
Pathway	India	age at first ORV dose (days)	infant	integer	0.012	0.037	0.4625	283	spearman	NA	NA	NA	NA	0.109	0.066	0.52868
Pathway	India	birth weight (kg)	infant	numeric	0.002	0.531	0.82969	283	spearman	NA	NA	NA	NA	0.007	0.9049	0.9049
Pathway	India	exposed to antibiotics during study	infant	factor	0.001	0.922	0.993	283	wilcoxon	no	yes	318.6 (52.8)	317.5 (49.1)	NA	0.38451	0.6008
Pathway	India	height-for-age Z score at 6w	infant	numeric	0.003	0.365	0.65714	282	spearman	NA	NA	NA	NA	NA	0.29548	0.58154
Pathway	India	A1AT at 6w (μg/ml)	infant	numeric	0.005	0.239	0.6425	277	spearman	NA	NA	NA	NA	NA	0.70228	0.81613
Pathway	India	MPO at 6w (ng/ml)	infant	numeric	0.002	0.588	0.86471	277	spearman	NA	NA	NA	NA	NA	0.11597	0.52868
Pathway	India	A1AG at 6w (μg/ml)	infant	numeric	0.005	0.235	0.6425	281	spearman	NA	NA	NA	NA	NA	0.18818	0.52868
Pathway	India	maternal RV-IgA (IU/ml)	rotavirus	numeric	0.001	0.741	0.90119	282	spearman	NA	NA	NA	NA	NA	0.80988	0.84363
Pathway	India	breastmilk RV-IgA (IU/ml)	rotavirus	numeric	0.005	0.196	0.6425	278	spearman	NA	NA	NA	NA	NA	0.09924	0.52868
Pathway	India	infected with RV neonatally	rotavirus	factor	0.007	0.12	0.6425	281	wilcoxon	no	yes	312.9 (57.1)	322.8 (46.5)	NA	0.15853	0.52868
Pathway	Malawi	maternal age (years)	maternal	integer	0.071	0.02	0.24	58	spearman	NA	NA	NA	NA	0.16	0.22982	0.59925
Pathway	Malawi	female	infant	factor	0.012	0.504	0.606	58	wilcoxon	male	female	316.3 (43.4)	314.8 (45.6)	NA	0.57545	0.69054
Pathway	Malawi	age at first ORV dose (days)	infant	integer	0.094	0.04	0.24	58	spearman	NA	NA	NA	NA	0.173	0.19471	0.59925
Pathway	Malawi	birth weight (kg)	infant	numeric	0.016	0.363	0.5445	58	spearman	NA	NA	NA	NA	0.078	0.55884	0.69054
Pathway	Malawi	HIV-exposed	infant	factor	0.032	0.172	0.29486	56	wilcoxon	negative	positive	311.5 (50.9)	326.3 (18.2)	NA	0.70437	0.72082
Pathway	Malawi	exposed to antibiotics during study	infant	factor	0.033	0.11	0.29486	58	wilcoxon	no	yes	310.7 (48.9)	329.4 (22)	NA	0.34193	0.59925
Pathway	Malawi	height-for-age Z score at 6w	infant	numeric	0.01	0.578	0.63055	58	spearman	NA	NA	NA	NA	-0.139	0.29631	0.59925
Pathway	Malawi	A1AT at 6w (μg/ml)	infant	numeric	0.029	0.157	0.29486	56	spearman	NA	NA	NA	NA	NA	0.36738	0.59925
Pathway	Malawi	MPO at 6w (ng/ml)	infant	numeric	0.018	0.171	0.29486	56	spearman	NA	NA	NA	NA	NA	0.3995	0.59925
Pathway	Malawi	A1AG at 6w (μg/ml)	infant	numeric	0.004	0.91	0.91	46	spearman	NA	NA	NA	NA	NA	0.72082	0.72082
Pathway	Malawi	maternal RV-IgA (IU/ml)	rotavirus	numeric	0.036	0.117	0.29486	56	spearman	NA	NA	NA	NA	NA	0.05727	0.59925
Pathway	Malawi	breastmilk RV-IgA (IU/ml)	rotavirus	numeric	0.013	0.505	0.606	40	spearman	NA	NA	NA	NA	NA	0.26537	0.59925
EC	India	maternal age (years)	maternal	integer	0.001	0.939	0.988	283	spearman	NA	NA	NA	NA	0.067	0.26344	0.65102
EC	India	maternal weight (kg)	maternal	numeric	0.004	0.316	0.56429	283	spearman	NA	NA	NA	NA	-0.064	0.28645	0.65102
EC	India	years of education completed by mother	maternal	integer	0.004	0.248	0.525	283	spearman	NA	NA	NA	NA	-0.046	0.43688	0.67347
EC	India	parity	maternal	integer	0.003	0.5	0.78611	283	spearman	NA	NA	NA	NA	0.037	0.54011	0.71067
EC	India	highest income in household (rupees)	household	integer	0.002	0.768	0.91429	283	spearman	NA	NA	NA	NA	0.013	0.83179	0.86645
EC	India	house made of permanent materials	household	factor	0.005	0.23	0.525	283	wilcoxon	kutcha_mixed	pucca	1428.9 (225.8)	1465.2 (201.1)	NA	0.18614	0.65102
EC	India	access to treated water	household	factor	0.001	0.962	0.988	266	wilcoxon	no	yes	1453.3 (211)	1454.2 (212.1)	NA	1	1
EC	India	kitchen in home	household	factor	0.004	0.252	0.525	283	wilcoxon	no	yes	1439 (215.4)	1458.6 (208.5)	NA	0.43767	0.67347
EC	India	refrigerator in home	household	factor	0.004	0.252	0.525	283	wilcoxon	no	yes	1439.8 (216.7)	1461.9 (205.9)	NA	0.34804	0.67347
EC	India	access to sanitation facility	household	factor	0.004	0.314	0.56429	283	wilcoxon	no	yes	1443.9 (219.6)	1462.7 (198.9)	NA	0.4849	0.67347
EC	India	more than 4 people per room	household	factor	0.001	0.889	0.988	283	wilcoxon	up_to_4	over_4	1448.8 (201.9)	1455.7 (219.8)	NA	0.21125	0.65102
EC	India	female	infant	factor	0.005	0.193	0.525	283	wilcoxon	male	female	1461.3 (198.4)	1442.5 (223.1)	NA	0.82855	0.86645
EC	India	delivered by caesarean section	infant	factor	0.007	0.099	0.495	283	wilcoxon	vaginal	caesarean	1442.6 (222.1)	1486.4 (159.9)	NA	0.23622	0.65102
EC	India	delivered in tertiary care facility	infant	factor	0.002	0.602	0.79211	283	wilcoxon	non_tertiary	tertiary	1447.7 (208.7)	1458.2 (213.8)	NA	0.47459	0.67347
EC	India	exclusively breastfed	infant	factor	0.022	0.002	0.05	283	wilcoxon	nonexclusive	exclusive	1570.7 (136.8)	1432.7 (214.4)	NA	0	0
EC	India	age at first ORV dose (days)	infant	integer	0.011	0.034	0.28333	283	spearman	NA	NA	NA	NA	0.116	0.05154	0.64425
EC	India	birth weight (kg)	infant	numeric	0.002	0.555	0.78611	283	spearman	NA	NA	NA	NA	0.023	0.70279	0.79863
EC	India	exposed to antibiotics during study	infant	factor	0.001	0.988	0.988	283	wilcoxon	no	yes	1455.5 (215)	1443.9 (199.9)	NA	0.2209	0.65102
EC	India	height-for-age Z score at 6w	infant	numeric	0.003	0.508	0.78611	282	spearman	NA	NA	NA	NA	NA	0.39959	0.67347
EC	India	A1AT at 6w (μg/ml)	infant	numeric	0.013	0.021	0.2625	277	spearman	NA	NA	NA	NA	NA	0.59737	0.74671
EC	India	MPO at 6w (ng/ml)	infant	numeric	0.002	0.639	0.79875	277	spearman	NA	NA	NA	NA	NA	0.15863	0.65102
EC	India	A1AG at 6w (μg/ml)	infant	numeric	0.005	0.185	0.525	281	spearman	NA	NA	NA	NA	NA	0.10004	0.65102
EC	India	maternal RV-IgA (IU/ml)	rotavirus	numeric	0.002	0.566	0.78611	282	spearman	NA	NA	NA	NA	NA	0.64657	0.76973
EC	India	breastmilk RV-IgA (IU/ml)	rotavirus	numeric	0.007	0.072	0.45	278	spearman	NA	NA	NA	NA	NA	0.17956	0.65102
EC	India	infected with RV neonatally	rotavirus	factor	0.005	0.185	0.525	281	wilcoxon	no	yes	1432.6 (234.4)	1468.6 (187.3)	NA	0.38628	0.67347
EC	Malawi	maternal age (years)	maternal	integer	0.071	0.009	0.108	58	spearman	NA	NA	NA	NA	0.245	0.06356	0.38136
EC	Malawi	female	infant	factor	0.018	0.356	0.52267	58	wilcoxon	male	female	1443.7 (182.2)	1445.8 (191.9)	NA	0.55454	0.56165
EC	Malawi	age at first ORV dose (days)	infant	integer	0.064	0.045	0.18	58	spearman	NA	NA	NA	NA	0.185	0.16434	0.4243
EC	Malawi	birth weight (kg)	infant	numeric	0.016	0.392	0.52267	58	spearman	NA	NA	NA	NA	0.123	0.35803	0.49541
EC	Malawi	HIV-exposed	infant	factor	0.04	0.063	0.18	56	wilcoxon	negative	positive	1425.1 (209.9)	1499.2 (94.2)	NA	0.24751	0.4243
EC	Malawi	exposed to antibiotics during study	infant	factor	0.034	0.09	0.18	58	wilcoxon	no	yes	1422.2 (202.7)	1509.5 (103.6)	NA	0.12022	0.4243
EC	Malawi	height-for-age Z score at 6w	infant	numeric	0.012	0.587	0.587	58	spearman	NA	NA	NA	NA	-0.103	0.44295	0.53154
EC	Malawi	A1AT at 6w (μg/ml)	infant	numeric	0.036	0.087	0.18	56	spearman	NA	NA	NA	NA	NA	0.226	0.4243
EC	Malawi	MPO at 6w (ng/ml)	infant	numeric	0.019	0.217	0.372	56	spearman	NA	NA	NA	NA	NA	0.37156	0.49541
EC	Malawi	A1AG at 6w (μg/ml)	infant	numeric	0.015	0.577	0.587	46	spearman	NA	NA	NA	NA	NA	0.56165	0.56165
EC	Malawi	maternal RV-IgA (IU/ml)	rotavirus	numeric	0.045	0.043	0.18	56	spearman	NA	NA	NA	NA	NA	0.00885	0.1062
EC	Malawi	breastmilk RV-IgA (IU/ml)	rotavirus	numeric	0.017	0.472	0.5664	40	spearman	NA	NA	NA	NA	NA	0.24463	0.4243
